# The association of genetically proxied sildenafil with fertility, sexual activity, and wellbeing: a Mendelian randomisation study

**DOI:** 10.1101/2023.03.27.23287822

**Authors:** Benjamin Woolf, Skanda Rajasundaram, Héléne T. Cronjé, James Yarmolinsky, Stephen Burgess, Dipender Gill

## Abstract

**Objective:** To investigate the association of genetically proxied Phosphodiesterase 5 (PDE5) inhibition with fertility, sexual activity, and subjective wellbeing in men.

**Design:** Two-sample *cis*-Mendelian randomisation.

**Setting:** Genetic association data obtained from the International Consortium for Blood Pressure (ICBP) and UK Biobank (UKB).

**Participants:** European ancestry individuals from the ICBP (*N* = 757,601) and the UKB (*N* ≈ 450,000). Genetic association data were leveraged from the ICBP for the exposure and from the UKB for the outcomes.

**Intervention:** Genetically proxied PDE5 inhibition, scaled to the effect of 100mg daily sildenafil on diastolic blood pressure.

**Main outcome measures:** Number of children, age of first having sex, number of sexual partners, odds of being a virgin and self-reported wellbeing, all measured in the male sub-sample of the UKB.

**Secondary outcomes:** To explore the specificity of our results, we replicate our analysis in the female sub-sample of the UKB. We additionally explored possible confounders/mediators of our instruments using PhenoScanner, and adjust for them using Two-step *cis*-MR.

**Results:** Genetically proxied sildenafil was associated with fathering 0.21 (95% CI: 0.08– 0.35) more children (FDR corrected p = 0.01). This association was neither attenuated when adjusting for traits associated with our instruments nor was it replicated in women. We did not find robust evidence for an effect of sildenafil on the age of first having sex, number of sexual partners, odds of being a virgin, or self-reported wellbeing.

**Conclusions:** This study provides genetic support for PDE5 inhibitors increasing the number of children that men have.

**Key Messages:**

- Sildenafil is a PDE5 inhibitor that is commonly used in the treatment of erectile dysfunction and pulmonary hypertension.
- Drug-target Mendelian randomisation is a quasi-experimental method that uses genetic variants to proxy drug-target perturbation. Here, we leverage this approach to investigate long-term therapeutic and adverse effects of sildenafil use, many of which cannot be easily evaluated in a randomised controlled trial.
- We find evidence for a casual association between genetically proxied sildenafil use and number of children fathered. Genetically proxied sildenafil use was not associated with age at first having sex, number of sexual partners, odds of being a virgin, or subjective wellbeing.
