## Supplementary Table 1 for "The association of genetically proxied sildenafil with fertility, sexual activity, and wellbeing: a Mendelian randomisation study"

### Sheet: Sheet1
trait	number the top 30 of snps in LD with lead coloc SNP (rs1480933)	Percentage of top 30 of SNPs in LD r2 0.8 or more with putative causal SNP
pQTL	2	6.66667
DBP	30	100
SBP	29	96.6667
eQTL	23	76.6667
Supplementary Table 4: LD Check results
