## Supplementary Table 2 for "The association of genetically proxied sildenafil with fertility, sexual activity, and wellbeing: a Mendelian randomisation study"

### Sheet: Sheet1
			plitropic associations (p<5e-5)
snp	exp		Impedance of leg right	Impedance of leg left	Impedance of whole body	Impedance of arm left	Impedance of arm right	Height	Plateletcrit	Myeloid white cell count	Platelet count	White blood cell count	Coronary artery disease	Granulocyte count	Sum basophil neutrophil counts
rs7672519	sbp								x	x	x	x	x
rs80223330	sbp	dbp											x
rs12646525	sbp	dbp	x	x
rs17355550	sbp	dbp
rs66887589		dbp								x	x	x	x	x	x
rs10050092		dbp	x	x	x	x	x	x	x	x
openGWAS ID			ukb-b-7376	ukb-b-14068	ukb-b-19921	ukb-b-19379	ukb-b-7859	ukb-b-10787	ebi-a-GCST004607	ebi-a-GCST004626	ukb-d-30080_irnt	ieu-b-30	ebi-a-GCST005195	ebi-a-GCST004614	ebi-a-GCST004620
