## Supplementary Table 3 for "The association of genetically proxied sildenafil with fertility, sexual activity, and wellbeing: a Mendelian randomisation study"

### Sheet: Sheet1
adjsting varaible	adjsting varaible OpenGWAS code	outcome	SBP effect estimate	SE of SBP effect	DBP effect estimate	SE of DBP effect
BMI	ukb-b-19953	number of children fathered	-0.0189056	0.00619269	-0.0395719	0.00558612
Impedance of leg right	ukb-b-7376	number of children fathered	-0.0194423	0.00619254	-0.0407348	0.00557329
Myeloid white cell count	ebi-a-GCST004626	number of children fathered	0.0192785	0.00618785	-0.0379154	0.00558655
Platelet count	ukb-d-30080_irnt	number of children fathered	-0.0187119	0.00618852	-0.0371917	0.00558885
Coronary artery disease	ebi-a-GCST005195	number of children fathered	-0.0194641	0.00619933	-0.0380766	0.00559619
Granulocyte count	ebi-a-GCST004614	number of children fathered	-0.019148	0.00618736	-0.0378111	0.00558574
Sum basophil neutrophil counts	ebi-a-GCST004620	number of children fathered	-0.0196516	0.00619391	-0.0381884	0.00559355
Impedance of leg left	ukb-b-14068	number of children fathered	-0.0193938	0.00619159	-0.0408527	0.00557485
Impedance of whole body	ukb-b-19921	number of children fathered	-0.0194942	0.00619233	-0.0425679	0.00557783
Impedance of arm left	ukb-b-19379	number of children fathered	-0.0194917	0.0061937	-0.0427676	0.00558403
Impedance of arm right	ukb-b-7859	number of children fathered	-0.0199851	0.00619483	-0.0443564	0.005585
height	ukb-b-10787	number of children fathered	-0.0189477	0.00618483	-0.0371606	0.00558198
White blood cell count	ieu-b-30	number of children fathered	0.0190281	0.00618654	-0.0378442	0.00558309
	ebi-a-GCST004607	number of children fathered	-0.0188989	0.00619281	-0.0375326	0.00559441
n.b. these effects are the mmHg effect and are not scaled to 100mg of proxied Sildenfil
